# Image-based models of T-cell distribution identify a clinically meaningful response to a dendritic cell vaccine in patients with glioblastoma

**DOI:** 10.1101/2023.07.13.23292619

**Authors:** Kamila M. Bond, Lee Curtin, Andrea Hawkins-Daarud, Javier C. Urcuyo, Gustavo De Leon, Kyle W. Singleton, Ariana E. Afshari, Lisa E. Paulson, Christopher P. Sereduk, Kris A. Smith, Peter Nakaji, Leslie C. Baxter, Devi Prasad Patra, Michael P. Gustafson, Allan B. Dietz, Richard S. Zimmerman, Bernard R. Bendok, Nhan L. Tran, Leland S. Hu, Ian F. Parney, Joshua B. Rubin, Kristin R. Swanson

## Abstract

**BACKGROUND:** Glioblastoma is an extraordinarily heterogeneous tumor, yet the current treatment paradigm is a “one size fits all” approach. Hundreds of glioblastoma clinical trials have been deemed failures because they did not extend median survival, but these cohorts are comprised of patients with diverse tumors. Current methods of assessing treatment efficacy fail to fully account for this heterogeneity.

**METHODS:** Using an image-based modeling approach, we predicted T-cell abundance from serial MRIs of patients enrolled in the dendritic cell (DC) vaccine clinical trial. T-cell predictions were quantified in both the contrast-enhancing and non-enhancing regions of the imageable tumor, and changes over time were assessed.

**RESULTS:** A subset of patients in a DC vaccine clinical trial, who had previously gone undetected, were identified as treatment responsive and benefited from prolonged survival. A mere two months after initial vaccine administration, responsive patients had a decrease in model-predicted T-cells within the contrast-enhancing region, with a simultaneous increase in the T2/FLAIR region.

**CONCLUSIONS:** In a field that has yet to see breakthrough therapies, these results highlight the value of machine learning in enhancing clinical trial assessment, improving our ability to prospectively prognosticate patient outcomes, and advancing the pursuit towards individualized medicine.
