## Supplemental Table 3 for "Image-based models of T-cell distribution identify a clinically meaningful response to a dendritic cell vaccine in patients with glioblastoma"

### Sheet: ImagingFeatures
Female Features	Male Features
T1Gd_wavelet_HL_firstorder_Kurtosis	T1Gd_wavelet_HL_glcm_Correlation
T1Gd_wavelet_HL_gldm_GrayLevelNonUniformity	T1Gd_wavelet_HL_glcm_MCC
T1Gd_wavelet_HH_glrlm_HighGrayLevelRunEmphasis	T1Gd_wavelet_HL_glszm_GrayLevelVariance
T1Gd_wavelet_HH_glrlm_RunLengthNonUniformity	T1Gd_wavelet_HL_glszm_LargeAreaLowGrayLevelEmphasis
T1Gd_wavelet_HH_glszm_GrayLevelNonUniformity	T1Gd_wavelet_HL_glszm_LowGrayLevelZoneEmphasis
T1Gd_wavelet_HH_glszm_ZoneEntropy	T1Gd_wavelet_HH_glcm_DifferenceVariance
T1Gd_wavelet_HH_gldm_GrayLevelNonUniformity	T1Gd_wavelet_HH_glcm_JointEntropy
T1Gd_wavelet_LL_glszm_SmallAreaLowGrayLevelEmphasis	T1Gd_wavelet_HH_glrlm_GrayLevelVariance
T1Gd_wavelet_LL_gldm_SmallDependenceLowGrayLevelEmphasis	T1Gd_wavelet_HH_glrlm_ShortRunEmphasis
T1Gd_square_firstorder_Minimum	T1Gd_wavelet_HH_glrlm_ShortRunHighGrayLevelEmphasis
T1Gd_logarithm_glrlm_LongRunLowGrayLevelEmphasis	T1Gd_wavelet_HH_glszm_SizeZoneNonUniformityNormalized
T1Gd_logarithm_glrlm_RunVariance	T1Gd_wavelet_HH_glszm_ZoneEntropy
T1Gd_logarithm_glszm_GrayLevelVariance	T1Gd_wavelet_HH_gldm_GrayLevelVariance
T1Gd_logarithm_glszm_LargeAreaEmphasis	T1Gd_wavelet_HH_gldm_LargeDependenceHighGrayLevelEmphasis
T1Gd_logarithm_glszm_SmallAreaEmphasis	T1Gd_wavelet_LL_glszm_SmallAreaLowGrayLevelEmphasis
T1Gd_logarithm_glszm_ZoneVariance	T1Gd_logarithm_glrlm_LongRunHighGrayLevelEmphasis
T1Gd_logarithm_gldm_DependenceNonUniformity	T1Gd_logarithm_glszm_SmallAreaLowGrayLevelEmphasis
T1Gd_logarithm_gldm_GrayLevelNonUniformity	T2_original_firstorder_TotalEnergy
T1Gd_logarithm_gldm_SmallDependenceEmphasis	T2_wavelet_LH_firstorder_10Percentile
T2_wavelet_LH_firstorder_10Percentile	T2_wavelet_HL_firstorder_90Percentile
T2_wavelet_LH_firstorder_Minimum	T2_wavelet_HL_firstorder_InterquartileRange
T2_wavelet_LH_glszm_LargeAreaHighGrayLevelEmphasis	T2_wavelet_HL_firstorder_Maximum
T2_wavelet_LH_gldm_LargeDependenceHighGrayLevelEmphasis	T2_wavelet_HL_firstorder_TotalEnergy
T2_wavelet_HL_glcm_ClusterProminence	T2_wavelet_HL_glcm_ClusterShade
T2_wavelet_HL_glcm_DifferenceEntropy	T2_wavelet_HL_glcm_Imc1
T2_wavelet_HL_glcm_Imc1	T2_wavelet_HL_glcm_Imc2
T2_wavelet_HL_glcm_Imc2	T2_wavelet_HL_glcm_InverseVariance
T2_wavelet_HL_glcm_JointEnergy	T2_wavelet_HL_glrlm_GrayLevelNonUniformity
T2_wavelet_HL_glrlm_GrayLevelVariance	T2_wavelet_HL_glrlm_RunLengthNonUniformity
T2_wavelet_HL_glrlm_RunEntropy	T2_wavelet_HL_glrlm_ShortRunEmphasis
T2_wavelet_HL_gldm_DependenceEntropy	T2_wavelet_HL_glrlm_ShortRunLowGrayLevelEmphasis
T2_wavelet_HH_firstorder_InterquartileRange	T2_wavelet_HL_glszm_GrayLevelNonUniformity
T2_wavelet_HH_firstorder_Skewness	T2_wavelet_HL_gldm_LowGrayLevelEmphasis
T2_wavelet_HH_gldm_DependenceEntropy	T2_wavelet_HH_firstorder_InterquartileRange
T2_wavelet_LL_firstorder_Kurtosis	T2_wavelet_HH_firstorder_Maximum
T2_wavelet_LL_gldm_DependenceNonUniformity	T2_wavelet_HH_firstorder_Minimum
T2_wavelet_LL_gldm_GrayLevelNonUniformity	T2_wavelet_HH_glcm_ClusterTendency
T2_squareroot_firstorder_Kurtosis	T2_wavelet_HH_glcm_Idmn
T2_squareroot_firstorder_Skewness	T2_wavelet_HH_glrlm_RunLengthNonUniformity
T2_logarithm_glcm_Imc1	T2_wavelet_HH_glrlm_ShortRunHighGrayLevelEmphasis
T2_exponential_glrlm_GrayLevelNonUniformity	T2_wavelet_HH_glszm_ZoneVariance
T2_exponential_glrlm_RunEntropy	T2_wavelet_HH_gldm_LargeDependenceHighGrayLevelEmphasis
	T2_squareroot_firstorder_Maximum
	T2_logarithm_firstorder_TotalEnergy
	T2_logarithm_glcm_Autocorrelation
	T2_logarithm_glcm_Imc1
