## Supplemental Table 4 for "Image-based models of T-cell distribution identify a clinically meaningful response to a dendritic cell vaccine in patients with glioblastoma"

### Sheet: Sheet1
Patient	Sex	Age Range	EOR	Event	Time	T1Gd T Cell Change	T2/FLAIR T Cell Change	T Cell Response Quadrant	IDH	MGMT
1	M	55-59	GTR	1	10	0	1	4	Wild Type	Unmethylated
2	M	60-64	GTR	1	9	1	0	2	Wild Type	Methylated
3	M	65-69	GTR	1	15	0	0	3	Wild Type	Methylated
4	M	65-69	STR	1	17	0	0	3	Wild Type	Unmethylated
5	F	60-64	GTR	1	56	0	1	4	Wild Type	Methylated
6	M	75-79	STR	1	19	1	1	2	Wild Type	Indeterminate
7	M	25-29	Bx	1	11	0	0	3	Mutant	Methylated
8	M	45-49	GTR	0	77	0	1	4	Wild Type	Unmethylated
9	M	70-74	GTR	1	9	0	0	3	Wild Type	Unmethylated
10	M	70-74	GTR	1	13	1	0	3	Wild Type	Unmethylated
11	F	45-49	STR	1	7	1	1	1	Wild Type	Unmethylated
12	F	55-59	STR	1	37	0	1	4	Wild Type	Methylated
13	M	60-64	STR	1	19	0	0	3	Wild Type	Unmethylated
14	F	60-64	STR	1	9	0	0	3	Wild Type	Unmethylated
15	F	65-69	STR	1	13	0	1	4	Wild Type	Indeterminate
16	F	65-69	GTR	1	13	0	1	4	Wild Type	Unmethylated
17	M	70-74	GTR	1	7	1	1	1	Wild Type	Unmethylated
18	F	50-54	GTR	1	21	1	1	1	Wild Type	Unmethylated
19	M	50-54	GTR	1	5	1	1	1	Wild Type	Unmethylated
20	F	60-64	GTR	1	27	0	1	4	Wild Type	Methylated
